# Genomic inference of sites of transmission during regional spread of *bla_NDM_* ST219 *Klebsiella pneumoniae* in Michigan

**DOI:** 10.1101/2025.10.17.25338245

**Authors:** Tiffany Wan, Sara McNamara, Brenda Brennan, Ali Pirani, Arianna Miles-Jay, Heather Blankenship, Evan S. Snitkin

## Abstract

Carbapenem-resistant *Klebsiella pneumoniae* (CRKP) is recognized as an urgent public health threat due to its multidrug resistance and ability to spread rapidly in healthcare facilities. The frequent movement of colonized and infected patients between different facilities makes it challenging to discern where individual patients acquire CRKP, and in turn, identify facilities making the greatest contributions to regional spread. While high-intensity active surveillance combined with whole-genome sequencing has previously shown success in identifying sites of CRKP transmission, high costs and logistical barriers to regional coordination make this level of surveillance infeasible in most settings. Here, we developed an approach using genomic and healthcare exposure histories from passively collected regional isolates to identify the putative facility source for each new isolate by analyzing shared healthcare exposures with earlier case patients whose isolates shared a most recent common ancestor. As a proof of principle, we applied this approach to data collected by a state health department during a suspected regional CRKP outbreak involving 72 patients exposed to 47 healthcare facilities in Michigan from October 2019 to May 2022. Integration of genomic and healthcare exposure data enabled inference of a single putative source facility for 66/70 of non-index cases, with 35 and 31 cases attributed to a single facility with intra- and inter-facility transmission, respectively. Examination of transmission linkages over time supported a sustained role played by a single focal facility, with several other facilities inferred to be sources of a smaller number of cases. Importantly, in several instances, facilities were implicated as sites of transmission prior to cases being detected there based on overlapping exposures among genomically linked cases, with four facilities being inferred as sites of transmission despite no cases ever being reported. The ability to infer facility sources of transmission using passively collected regional isolates, in some cases ahead of case identification, supports the potential for real-time genome-informed surveillance to enable timely targeting of infection prevention interventions to interrupt regional spread of CRKP and other healthcare-associated pathogens.
