## Supplemental table for "Genomic inference of sites of transmission during regional spread of *bla_NDM_* ST219 *Klebsiella pneumoniae* in Michigan"

### Sheet: Table_S1
Model	µ ESS	σ ESS	α ESS	Clock rate	Root date	Root date lower CI	Root date upper CI	DIC
poisson	65.03	0	501	417.55	2016.58	2016.45	2016.69	94542.9
negbin	571.75	501	393.63	855.32	2013.03	2002.72	2017.79	1688.33
strictgamma	1.82	0	15.06	117.27	2008.71	2007.08	2010.29	289821
relaxedgamma	501	501	501	860.42	2013.5	2004.91	2017.7	1724.12
mixedgamma	414.48	411.74	427.9	854.09	2013.13	2004.34	2017.98	1727.73
arc	501	698.44	501	774.06	2017.37	2015.15	2018.81	1671.2
carc	532.6	469.23	426.1	747.82	2016.98	2014.57	2018.64	1726.6
mixedcarc	866.45	1196.54	501	748.4	2016.93	2014.16	2018.66	1689.79

### Sheet: Table_S2
Group 1	Group 2	Genomic and Epidemiological				Genomic only				Multiple possible source facility
		Estimate [CI]	p-value	W	N Group1/ Group2	Estimate [CI]	p-value	W	N Group1/ Group2	CI	p-value	W	N
													Group1/
													Group2
MSV Predicted transmission pairs	Case patient healthcare exposures	-0.00038	0.88	433	37/24	-0.155	0.0001	12	2025-12-16	0.048	0.01	390	27/20
		[-0.047, 0.013]				[-0.276, -0.051]				[0.004, 0.073]
MSV Predicted transmission pairs	Facility pairs with no predictions	0.013	2.54*10^-9	142144	37/4901	0.002	0.016	37168	4415-12-01	0.068	1.34*10^-10	90864	27/3922
		[0.009, 0.227]				[0.001, 0.006]				[0.065,0.0704]
Case patient healthcare exposures	Facility pairs with no predictions	0.01455	1.42*10^-5	88976	24/4901	0.15671	1.48*10^-9	66205	16/4415	0.016	2.89*10^-6	62972	20/3922
		[0.006, 0.066]				[0.070, 0.232]				[0.006, 0.022]

### Sheet: Public_genome
Bioproject_accession	Biosample_accession
PRJNA339843	SAMN06218104
PRJNA376414	SAMN06437980
PRJNA390758	SAMN07251853
PRJNA388319	SAMN07175062
PRJEB19226	SAMEA24000418
PRJEB10018	SAMEA3649458
PRJEB10018	SAMEA3720949
PRJEB10018	SAMEA3729790
PRJEB10018	SAMEA3512121
PRJEB10018	SAMEA3515088
PRJEB10018	SAMEA3515164
PRJEB29697	SAMEA5574708
PRJNA579879	SAMN13151936
PRJNA579879	SAMN13229293
PRJNA579879	SAMN13229282
PRJNA579879	SAMN13229283
PRJNA579879	SAMN13229286
PRJNA545690	SAMN11928019
PRJEB34922	SAMEA6099547
PRJNA602991	SAMN13915725
PRJNA699319	SAMN17773724
PRJNA636771	SAMN15083409
PRJNA657895	SAMN15850496
PRJNA392785	SAMN07310305
PRJNA488925	SAMN09945375
PRJNA717739	SAMN18874693
PRJNA749302	SAMN20362519
PRJNA717739	SAMN18874693
PRJNA761902	SAMN21366477
PRJEB44242	SAMEA8552904
PRJNA761902	SAMN21366477
PRJDB12305	SAMD00412809
PRJEB44242	SAMEA8552904
PRJNA749302	SAMN20362519
PRJNA717739	SAMN18874693
PRJNA761902	SAMN21366477
PRJDB12305	SAMD00412806
PRJDB12305	SAMD00412809
PRJEB44242	SAMEA8552904
PRJNA774102	SAMN22551387
PRJNA749302	SAMN20362519
PRJNA717739	SAMN18874693
PRJNA761902	SAMN21366477
PRJEB44242	SAMEA8552904
PRJDB12305	SAMD00412809
PRJEB11403	SAMEA3531785
PRJEB8770	SAMEA3304700
PRJEB8770	SAMEA3304696

### Sheet: Table_S3
Patient_ID	HCF_exposure_1	HCF_1_admit_dt	HCF_1_discharge_dt	HCF_exposure_2	HCF_2_admit_dt	HCF_2_discharge_dt	HCF_exposure_3	HCF_3_admit_dt	HCF_3_discharge_dt	HCF_exposure_4	HCF_4_admit_dt	HCF_4_discharge_dt	HCF_exposure_5	HCF_5_admit_dt	HCF_5_discharge_dt	HCF_exposure_6	HCF_6_admit_dt	HCF_6_discharge_dt	HCF_exposure_7	HCF_7_admit_dt	HCF_7_discharge_dt
NDM100	Skilled nursing facility 16	10/3/20	2/8/21
NDM101	Long-term acute care hospital 5	3/1/21	3/2/21	Acute care hospital 10	1/23/21	3/1/21	Skilled nursing facility 8	1/13/21	1/23/21	Acute care hospital 7	1/8/21	1/13/21	Acute care hospital 5	12/30/20	1/3/21
NDM106	Skilled nursing facility 16	5/24/19	3/31/21
NDM108	Skilled nursing facility 16	3/27/21	4/14/21	Acute care hospital 20	3/26/21	3/27/21	Skilled nursing facility 16	3/8/21	3/26/21	Acute care hospital 20	3/4/21	3/8/21	Skilled nursing facility 16	3/1/21	3/4/21	Acute care hospital 20	2/26/21	3/1/21	Skilled nursing facility 16	11/30/20	2/26/21
NDM109	Acute care hospital 10	5/11/21	5/17/21	Skilled nursing facility 7	4/15/21	5/11/21	Acute care hospital 11	3/26/21	4/15/21
NDM110	Acute care hospital 10	5/12/21	5/27/21
NDM111	Acute care hospital 10	5/12/21	5/29/21
NDM112	Long-term acute care hospital 5	4/26/21	6/5/21	Acute care hospital 12		4/26/21	Skilled nursing facility 1
NDM113	Acute care hospital 10	5/13/21	6/4/21
NDM114	Inpatient rehabilitation hospital 1	5/27/21	6/1/21	Acute care hospital 10	4/10/21	5/27/21
NDM115	Acute care hospital 10	6/10/21	6/10/21	Skilled nursing facility 13	4/23/21	6/10/21	Acute care hospital 5	4/17/21	4/23/21	Skilled nursing facility 13	9/25/02	4/23/21
NDM116	Acute care hospital 10	5/10/21	6/14/21
NDM117	Acute care hospital 12	5/19/21	6/15/21
NDM121	Acute care hospital 10	6/28/21	6/28/21	Skilled nursing facility 13	6/16/21	6/28/21	Acute care hospital 12	6/6/21	6/16/21	Skilled nursing facility 13	5/18/21	6/6/21	Acute care hospital 10	5/12/21	5/18/21
NDM122	Acute care hospital 2	7/12/21	7/13/21	Acute care hospital 2	6/28/21		Acute care hospital 2	6/18/21		Acute care hospital 5	6/15/21
NDM123	Acute care hospital 2	7/17/21	7/18/21	Skilled nursing facility 4	7/13/21	7/17/21	Acute care hospital 13	6/15/21	7/13/21
NDM126	Acute care hospital 18	7/25/21	7/26/21	Skilled nursing facility 12	7/7/21	7/25/21	Acute care hospital 18	6/27/21	7/7/21
NDM130	Acute care hospital 17	8/11/21	8/11/21	Skilled nursing facility 12	7/3/21	8/11/21	Acute care hospital 13	6/26/21	7/3/21	Acute care hospital 18	6/24/21	6/26/21
NDM132	Acute care hospital 2	8/17/21	8/18/21	Skilled nursing facility 4	9/25/02	8/17/21
NDM135	Acute care hospital 3	9/16/21	9/18/21	Acute care hospital 2	9/3/21	9/16/21	Acute care hospital 1	8/31/21	9/3/21
NDM136	Acute care hospital 2	9/16/21	9/16/21	Acute care hospital 2	9/11/21	9/11/21	Acute care hospital 2	9/4/21	9/5/21	Long-term acute care hospital 1	7/28/21	9/25/02	Acute care hospital 2	7/10/21	7/28/21	Acute care hospital 2	6/25/21	6/25/21
NDM142	Long-term acute care hospital 4	10/1/21	10/8/21	Acute care hospital 12	9/10/21	10/1/21	Skilled nursing facility 6		9/10/21
NDM148	Acute care hospital 10	10/22/21	10/31/21	Skilled nursing facility 13	9/10/21	10/22/21	Acute care hospital 10	9/2/21	9/10/21
NDM150	Acute care hospital 12	11/9/21	11/9/21	Acute care hospital 13	10/31/21	11/4/21	Acute care hospital 12	10/25/21	10/29/21	Acute care hospital 13	9/9/21	9/10/21	Acute care hospital 13	7/6/21	7/16/21
NDM156	Acute care hospital 2	11/3/21	11/30/21	Skilled nursing facility 4		11/3/21
NDM157	Acute care hospital 5	11/29/21	12/3/21	Skilled nursing facility 9	11/18/21	11/29/21	Long-term acute care hospital 3	10/27/21	11/18/21	Acute care hospital 5	10/4/21	10/27/21
NDM162	Long-term acute care hospital 3	12/22/21	12/23/21	Acute care hospital 1	11/11/21	12/22/21	Acute care hospital 1	11/5/21	11/7/21
NDM165	Acute care hospital 4	11/26/21	1/14/22	Acute care hospital 1	11/6/21	11/26/21	Acute care hospital 14	10/18/21	10/18/21	Acute care hospital 8	10/3/21	10/7/21
NDM167	Acute care hospital 10	1/22/22	1/22/22	Skilled nursing facility 9	12/22/21	1/22/22	Long-term acute care hospital 4	12/9/21	12/22/21	Acute care hospital 12	12/9/21	12/9/21	Skilled nursing facility 9	11/8/21	12/9/21	Acute care hospital 10	9/16/21	11/8/21
NDM177	Acute care hospital 10	3/20/22	4/21/22
NDM186	Long-term acute care hospital 2	1/22/22	5/27/22
NDM37	Acute care hospital 10	10/17/19	10/17/19	Skilled nursing facility 13	8/27/19	10/17/19	Long-term acute care hospital 5	8/13/19	8/27/19	Acute care hospital 12	7/29/19	8/13/19	Skilled nursing facility 13	3/24/19	7/29/19
NDM41	Acute care hospital 10	12/6/19	12/6/19	Skilled nursing facility 13	11/26/19	12/6/19	Acute care hospital 10	11/6/19	11/26/19
NDM43	Acute care hospital 10	1/4/20	1/20/20	Acute care hospital 6	1/4/20	1/4/20
NDM44	Acute care hospital 10	1/26/20	2/13/20	Acute care hospital 14	1/26/20	1/26/20
NDM45	Acute care hospital 10	1/18/20	2/10/20	Acute care hospital 14	1/18/20	1/18/20
NDM50	Acute care hospital 12	3/22/20	3/24/20	Acute care hospital 10	3/10/20	3/17/20	Acute care hospital 12	1/24/20	1/29/20	Acute care hospital 12	12/31/19	1/10/20
NDM52	Acute care hospital 5	4/12/20	4/13/20	Skilled nursing facility 2	4/2/20	4/12/20	Acute care hospital 10	2/7/20	4/2/20
NDM53	Inpatient rehabilitation hospital 1	4/23/20	4/25/20	Acute care hospital 10	4/20/20	4/23/20	Inpatient rehabilitation hospital 1	4/2/20	4/20/20	Acute care hospital 15	3/25/20	4/2/20
NDM54	Acute care hospital 10	4/25/20	5/7/20	Skilled nursing facility 15	3/12/20	4/25/20	Acute care hospital 10	2/24/20	3/12/20
NDM55	Acute care hospital 8	5/6/20	5/11/20	Acute care hospital 12	4/18/20	4/23/20	Acute care hospital 10	3/28/20	4/1/20	Acute care hospital 12	3/18/20	3/21/20	Acute care hospital 12	2/29/20	3/16/20	Acute care hospital 12	2/23/20	2/26/20
NDM59	Inpatient rehabilitation hospital 1	6/25/20	7/8/20	Acute care hospital 10	6/19/20	6/25/20	Inpatient rehabilitation hospital 1	6/9/20	6/19/20	Acute care hospital 10	4/26/20	6/9/20
NDM61	Acute care hospital 11	7/20/20	7/21/20	Acute care hospital 12	5/16/20	5/28/20	Acute care hospital 12	5/5/20	5/15/20
NDM62	Acute care hospital 10	7/23/20	7/27/20	Skilled nursing facility 13	5/15/20	7/23/20	Acute care hospital 10	5/9/20	5/15/20	Skilled nursing facility 13	5/4/20	5/9/20	Acute care hospital 11	4/30/20	5/4/20	Acute care hospital 10	4/27/20	4/30/20	Skilled nursing facility 13	12/3/14	4/27/20
NDM63	Acute care hospital 11	8/20/20	8/21/20	Skilled nursing facility 13	7/16/20	8/20/20	Acute care hospital 10	6/10/20	7/16/20
NDM64	Cancer hospital 1	8/20/20	8/28/20
NDM65	Cancer hospital 1	8/27/20	9/7/20
NDM66	Cancer hospital 1	8/29/20	9/8/20	Acute care hospital 5	8/13/20	8/29/20
NDM68	Acute care hospital 10	8/24/20	8/30/20
NDM69	Cancer hospital 1	8/19/20	9/10/20
NDM71	Long-term acute care hospital 4	8/20/20	9/10/20	Acute care hospital 4	8/3/20	8/20/20
NDM72	Acute care hospital 10	9/15/20	9/16/20
NDM73	Acute care hospital 10	10/6/20	10/6/20	Skilled nursing facility 13	5/10/20	10/6/20
NDM74	Acute care hospital 10	10/6/20	10/6/20	Skilled nursing facility 13	9/15/20	10/6/20	Acute care hospital 12	7/27/20	9/15/20
NDM75	Acute care hospital 11	9/30/20	9/30/20	Inpatient rehabilitation hospital 1	8/10/20	8/19/20	Acute care hospital 11	7/13/20	8/10/20
NDM76	Acute care hospital 10	10/12/20	10/12/20	Skilled nursing facility 3	6/25/20	10/12/20
NDM77	Skilled nursing facility 13	10/13/20	10/20/20	Acute care hospital 10	10/5/20	10/13/20	Skilled nursing facility 13	9/4/20	10/5/20	Acute care hospital 10	7/18/20	9/4/20
NDM78	Home healthcare agency 1	10/23/20	10/23/20	Skilled nursing facility 17	9/24/20	9/29/20	Acute care hospital 11	8/26/20	9/24/20	Inpatient rehabilitation hospital 1	7/22/20	8/26/20	Acute care hospital 21	6/12/20	7/22/20
NDM79	Inpatient rehabilitation hospital 1	10/21/20	10/21/20	Acute care hospital 11	10/3/20	10/11/20	Acute care hospital 11	9/18/20	9/26/20	Acute care hospital 11	9/4/20	9/6/20
NDM80	Skilled nursing facility 13	10/24/20	10/29/20	Acute care hospital 10	10/17/20	10/24/20	Skilled nursing facility 13	9/25/20	10/17/20	Acute care hospital 10	9/13/20	9/25/20
NDM82	Skilled nursing facility 13	10/26/20	10/29/20	Acute care hospital 10	10/17/20	10/26/20	Skilled nursing facility 13	9/11/20	10/17/20	Acute care hospital 10	9/4/20	9/11/20
NDM83	Acute care hospital 11	10/30/20	10/30/20	Skilled nursing facility 11	4/30/20	10/30/20
NDM84	Acute care hospital 11	11/24/20	11/24/20	Skilled nursing facility 13	11/10/20	11/24/20	Acute care hospital 10	10/5/20	11/10/20	Skilled nursing facility 13	8/27/20	10/5/20
NDM85	Acute care hospital 11	10/10/20	11/26/20	Skilled nursing facility 5	10/8/20	10/10/20	Acute care hospital 10	9/5/20	10/8/20
NDM86	Acute care hospital 11	10/5/20	11/27/20
NDM88	Acute care hospital 16	11/30/20	11/30/20	Acute care hospital 16	11/23/20	11/23/20
NDM89	Acute care hospital 10	12/14/20	12/14/20	Skilled nursing facility 11	9/14/20	12/14/20	Acute care hospital 13	9/1/20	9/14/20
NDM90	Acute care hospital 5	12/16/20	12/17/20	Skilled nursing facility 14	12/3/20	12/16/20	Acute care hospital 5	11/28/20	12/3/20	Skilled nursing facility 14	11/20/20	11/28/20	Skilled nursing facility 11	9/16/20	11/20/20
NDM91	Acute care hospital 9	12/20/20	12/20/20	Long-term acute care hospital 6	12/4/20	12/20/20	Acute care hospital 6	11/13/20	12/4/20
NDM94	Acute care hospital 19	1/20/21	1/20/21	Skilled nursing facility 10	11/17/20	1/20/21	Skilled nursing facility 11	11/4/20	11/17/20	Skilled nursing facility 10	10/27/20	11/4/20	Acute care hospital 19	10/14/20	10/27/20
NDM95	Acute care hospital 11	1/19/21	1/23/21	Acute care hospital 11	10/20/20	10/27/20
NDM96	Acute care hospital 10	1/22/21	1/24/21	Skilled nursing facility 13	1/5/21	1/22/21	Acute care hospital 11	12/23/20	1/5/21	Skilled nursing facility 13	12/16/20	12/23/20	Acute care hospital 10	12/8/20	12/16/20	Skilled nursing facility 13	10/27/20	12/8/20

### Sheet: Accession_number
Patient_ID	NCBI_SAMN	SRA
NDM37	SAMN16828084	SRS7734843
NDM41	SAMN16828086	SRS7734816
NDM43	SAMN16828091	SRS7734821
NDM45	SAMN16828093	SRS7734824
NDM44	SAMN16828092	SRS7734822
NDM50	SAMN16828094	SRS7734823
NDM52	SAMN26729711	SRS12276513
NDM53	SAMN16828097	SRS7734829
NDM52	SAMN16828096	SRS7734827
NDM54	SAMN16828103	SRS7734834
NDM55	SAMN16828098	SRS7734828
NDM55	SAMN16828099	SRS7734830
NDM59	SAMN16828100	SRS7734831
NDM61	SAMN16828101	SRS7734832
NDM62	SAMN16828102	SRS7734833
NDM63	SAMN16828104	SRS7734835
NDM64	SAMN16828105	SRS7734837
NDM68	SAMN17309435	SRS8026153
NDM65	SAMN17309416	SRS8026140
NDM66	SAMN17309417	SRS8026143
NDM69	SAMN17309422	SRS8026163
NDM71	SAMN17309419	SRS8026160
NDM71	SAMN17309420	SRS8026161
NDM72	SAMN17309421	SRS8026162
NDM65	SAMN17309423	SRS8026165
NDM69	SAMN17309424	SRS8026164
NDM75	SAMN17309433	SRS8026151
NDM74	SAMN17309434	SRS8026152
NDM73	SAMN17309432	SRS8026150
NDM76	SAMN17309427	SRS8026145
NDM74	SAMN50229710	SRR34733663
NDM63	SAMN18589841	SRS8625889
NDM77	SAMN50229711	SRR34733662
NDM74	SAMN18589842	SRS8625890
NDM63	SAMN18589843	SRS8625891
NDM79	SAMN17309428	SRS8026146
NDM78	SAMN17309426	SRS8026144
NDM80	SAMN18589845	SRS8625893
NDM73	SAMN18589846	SRS8625894
NDM82	SAMN18589847	SRS8625895
NDM83	SAMN17309430	SRS8026148
NDM80	SAMN17309429	SRS8026147
NDM82	SAMN17309431	SRS8026149
NDM84	SAMN17309439	SRS8026158
NDM85	SAMN17309437	SRS8026156
NDM86	SAMN17309438	SRS8026157
NDM88	SAMN17608176	SRS8135336
NDM74	SAMN17309440	SRS8026159
NDM75	SAMN17608175	SRS8135335
NDM84	SAMN18589848	SRS8625896
NDM89	SAMN26729713	SRS12276515
NDM90	SAMN18683843	SRS8670635
NDM91	SAMN18683844	SRS8670636
NDM84	SAMN18683845	SRS8670638
NDM94	SAMN18683848	SRS8670641
NDM95	SAMN18683846	SRS8670639
NDM96	SAMN18683849	SRS8670642
NDM80	SAMN18683850	SRS8670643
NDM100	SAMN18683851	SRS8670644
NDM101	SAMN18683852	SRS8670645
NDM79	SAMN18683853	SRS8670637
NDM106	SAMN20104182	SRS9417384
NDM108	SAMN20104172	SRS9417381
NDM88	SAMN20104174	SRS9417385
NDM109	SAMN20104183	SRS9417383
NDM110	SAMN20104176	SRS9417387
NDM111	SAMN20104177	SRS9417388
NDM114	SAMN26729715	SRS12276517
NDM113	SAMN26729714	SRS12276516
NDM112	SAMN20104178	SRS9417389
NDM115	SAMN20104180	SRS9417391
NDM116	SAMN20104181	SRS9417392
NDM117	SAMN26729717	SRS12276519
NDM121	SAMN21919087	SRS10386651
NDM117	SAMN21919086	SRS10386649
NDM122	SAMN21919089	SRS10386655
NDM121	SAMN21919090	SRS10386656
NDM123	SAMN21919088	SRS10386654
NDM126	SAMN21919092	SRS10386658
NDM126	SAMN21919093	SRS10386659
NDM130	SAMN21919094	SRS10386660
NDM132	SAMN21919095	SRS10386661
NDM122	SAMN21919097	SRS10386652
NDM136	SAMN24979398	SRS11672292
NDM135	SAMN24979397	SRS11672281
NDM135	SAMN24979396	SRS11672280
NDM142	SAMN24979400	SRS11672297
NDM135	SAMN24979401	SRS11672298
NDM135	SAMN24979402	SRS11672299
NDM142	SAMN24979404	SRS11672301
NDM148	SAMN24979406	SRS11672282
NDM142	SAMN24979405	SRS11672302
NDM150	SAMN24979409	SRS11672285
NDM148	SAMN24979410	SRS11672286
NDM156	SAMN24979413	SRS11672289
NDM115	SAMN24979415	SRS11672291
NDM157	SAMN24979412	SRS11672288
NDM162	SAMN26748218	SRS12277065
NDM165	SAMN27545026	SRS12588966
NDM167	SAMN27545034	SRS12589001
NDM177	SAMN29577044	SRS13736497
NDM186	SAMN29577053	SRS13736506
NDM186	SAMN29577054	SRS13736508
NDM186	SAMN29577052	SRS13736505
